# Beyond Six Feet: A Guideline to Limit Indoor Airborne Transmission of COVID-19

**DOI:** 10.1101/2020.08.26.20182824

**Authors:** Martin Z. Bazant, John W. M. Bush

## Abstract

The current revival of the world’s economy is being predicated on social distancing, specifically the Six-Foot Rule, a guideline that offers little protection from pathogen-bearing aerosol droplets sufficiently small to be continuously mixed through an indoor space. The importance of airborne transmission of COVID-19 is now widely recognized. While tools for risk assessment have recently been developed, no safety guideline has been proposed to protect against it. We here build upon models of airborne disease transmission in order to derive an indoor safety guideline that would impose an upper bound on the “cumulative exposure time”, the product of the number of occupants and their time in an enclosed space. We demonstrate how this bound depends on the rates of ventilation and air filtration, dimensions of the room, breathing rate, respiratory activity and face-mask use of its occupants, and infectiousness of the respiratory aerosols. By synthesizing available data from the best characterized indoor spreading events with respiratory drop-size distributions, we estimate an infectious dose on the order of ten aerosol-borne virions. The new virus is thus inferred to be an order of magnitude more infectious than its forerunner (SARS-CoV), consistent with the pandemic status achieved by COVID-19. Case studies are presented for classrooms and nursing homes, and a spreadsheet and online app are provided to facilitate use of our guideline. Implications for contact tracing and quarantining are considered, appropriate caveats enumerated. Particular consideration is given to respiratory jets, which may substantially elevate risk when face masks are not worn.
