## Supplementary material for "Beyond Six Feet: A Guideline to Limit Indoor Airborne Transmission of COVID-19": COVID-19 Indoor Safety Guideline Calculator

### Sheet: Guideline Calculator
	Safety Guideline for Indoor Airborne Transmission of COVID-19
		Martin Z. Bazant
	Contact:	bazant@mit.edu		http://www.mit.edu/~bazant
	History: 6-4-2020 (v1), 7-1-2020 (v2),	8-16-2020 (v3), medRxiv 9-1-20 (v4), 10-20-2020 (v5)
	This version: 1-20-2021 (v6 PNAS)
	For an online app, edX course other resources, please visit:			http://www.mit.edu/~bazant/COVID-19
	Reference: Martin Z. Bazant and John W. M. Bush, PNAS (2021).
	"Beyond Six Feet: A Guideline to Limit Indoor Airborne Transmission of COVID-19"
	Detailed instructions and references are in the Supporting Information, SI Appendix, Section 7.
	Input values in the pink cells.
	Physical Parameters
	Floor area, A	900	ft2	83.6127	m2
	Mean ceiling height, H	12	ft	3.6576	m
	Room volume, V	10800	ft3	305.822	m3
	Outdoor air exchange rate, la	3	/hr (ACH)
	Ventilation (outdoor air) flow rate, Q	540	ft3/min	917.466	m3/hr
	Recirculation air exchange rate, lr	3	/hr (ACH)	(includes HVAC & air filtration units)
	Recirculation (return) flow rate, Qr	540	ft3/min	917.466	m3/hr
	Primary (total) air flow rate, Q+Qr	1080	ft3/min	1834.93	m3/hr
	Primary outdoor air fraction, Zp	0.5	(=1.0 natural ventilation, or no recirculation)
	Aerosol filtration efficiency, pf	0.8	(>0.9997 HEPA, =0.2-0.9 MERVs, =0 no filter)
	Air filtration rate, lf	2.4	/hr
	Relative humidity, RH	50	%
	Physiological Parameters
	Mean breathing flow rate, Qb	0.294289	ft3/min	0.5	m3/hr (=0.5 rest, =1-3 active)
	Respiratory aerosol radius, r	2	mm	(depends weakly on activity, disease)
	Humidity-adjusted radius	1.85664	mm
	Disease Parameters
	Infectiousness of exhaled air, Cq	30	infection quanta/m3		(depends on activity, Fig. 2)
	Viral deactivation rate, lv @ 50% RH	0.3	/hr	3.33333	hour deactivation time
	Humidity-adjusted deactivation rate	0.3	/hr	(assume linear in RH)
	Relative transmissibility, sr	0.68	(=0.23 for children, 0.68 for adults, 1.0 for elderly,
			multiply by 1.58 for B.1.1.7 UK variant of concern)
	Infectious Aerosol Properties
	Effective settling speed, vs(r)	0.413651	mm/sec	1.48915	m/hr.
	Concentration relaxation rate, lc	6.10714	/hr	0.163743	hour relaxation time
	Dilution factor, fd	0.000267709	infectiousness of ambient air / exhaled breath
	Infectiousness of room air, fd Cq	0.00803128	infection quanta/m3 in steady state
	Precautionary Parameters
	Mask aerosol passage probability, pm	0.1	(=1 no masks, 0.01-0.1 surgical, 0.1-0.4 hybrid fabric )
	Airborne transmission rate, ba	1.85683e-05	/hr	(per pair of persons in steady state)
	Risk tolerance, e	0.1	(bound on Rin, expected transmissions per infector)
	Safe Room Occupancy
	Exposure time, t	40	hours	(net before testing/removal/recovery)
	Maximum safe occupancy, Nmax	136	persons	(with transient aerosol buildup)
		135	persons	(steady state aerosol concentration)
	6 FOOT RULE (CDC)	25	persons
	1 METER RULE (WHO)	83	persons
	Maximum occupancy for outdoor air	45	persons
	Minimum outdoor airflow / person	12	ft3/min	5.66337	L/s
	Safe Exposure Time
	Room occupancy, N	25	persons
	Maximum exposure time, tmax	224.56	hours	13473.6	minutes (transient)
		224.396	hours	13463.8	minutes (steady state)

### Sheet: Plot Data
t (hours)	N	Transient cumulative exposure time bound
0	10000	epsilon	beta_a	lambda_c	N (6 ft rule)		7.48534	dtau
7.48534	736.214	0.1	1.85683e-05	6.10714	25
14.9707	364.672	0.1	1.85683e-05	6.10714	25
22.456	242.574	0.1	1.85683e-05	6.10714	25
29.9413	181.853	0.1	1.85683e-05	6.10714	25
37.4267	145.525	0.1	1.85683e-05	6.10714	25
44.912	121.35	0.1	1.85683e-05	6.10714	25
52.3974	104.103	0.1	1.85683e-05	6.10714	25
59.8827	91.1803	0.1	1.85683e-05	6.10714	25
67.368	81.136	0.1	1.85683e-05	6.10714	25
74.8534	73.1049	0.1	1.85683e-05	6.10714	25
82.3387	66.5369	0.1	1.85683e-05	6.10714	25
89.824	61.0656	0.1	1.85683e-05	6.10714	25
97.3094	56.4374	0.1	1.85683e-05	6.10714	25
104.795	52.4714	0.1	1.85683e-05	6.10714	25
112.28	49.035	0.1	1.85683e-05	6.10714	25
119.765	46.0287	0.1	1.85683e-05	6.10714	25
127.251	43.3765	0.1	1.85683e-05	6.10714	25
134.736	41.0194	0.1	1.85683e-05	6.10714	25
142.221	38.9107	0.1	1.85683e-05	6.10714	25
149.707	37.0131	0.1	1.85683e-05	6.10714	25
157.192	35.2964	0.1	1.85683e-05	6.10714	25
164.677	33.7359	0.1	1.85683e-05	6.10714	25
172.163	32.3113	0.1	1.85683e-05	6.10714	25
179.648	31.0055	0.1	1.85683e-05	6.10714	25
187.133	29.8042	0.1	1.85683e-05	6.10714	25
194.619	28.6954	0.1	1.85683e-05	6.10714	25
202.104	27.6688	0.1	1.85683e-05	6.10714	25
209.589	26.7156	0.1	1.85683e-05	6.10714	25
217.075	25.8282	0.1	1.85683e-05	6.10714	25
224.56	25	0.1	1.85683e-05	6.10714	25
232.045	24.2253	0.1	1.85683e-05	6.10714	25
239.531	23.499	0.1	1.85683e-05	6.10714	25
247.016	22.8167	0.1	1.85683e-05	6.10714	25
254.501	22.1747	0.1	1.85683e-05	6.10714	25
261.987	21.5693	0.1	1.85683e-05	6.10714	25
269.472	20.9976	0.1	1.85683e-05	6.10714	25
276.957	20.4568	0.1	1.85683e-05	6.10714	25
284.443	19.9445	0.1	1.85683e-05	6.10714	25
291.928	19.4584	0.1	1.85683e-05	6.10714	25
299.413	18.9967	0.1	1.85683e-05	6.10714	25
306.899	18.5575	0.1	1.85683e-05	6.10714	25
314.384	18.1393	0.1	1.85683e-05	6.10714	25
321.869	17.7405	0.1	1.85683e-05	6.10714	25
329.355	17.3598	0.1	1.85683e-05	6.10714	25
336.84	16.9961	0.1	1.85683e-05	6.10714	25
344.325	16.6482	0.1	1.85683e-05	6.10714	25
351.811	16.3151	0.1	1.85683e-05	6.10714	25
359.296	15.9959	0.1	1.85683e-05	6.10714	25
366.781	15.6897	0.1	1.85683e-05	6.10714	25
374.267	15.3958	0.1	1.85683e-05	6.10714	25
381.752	15.1134	0.1	1.85683e-05	6.10714	25
389.237	14.8419	0.1	1.85683e-05	6.10714	25
396.723	14.5806	0.1	1.85683e-05	6.10714	25
404.208	14.329	0.1	1.85683e-05	6.10714	25
411.693	14.0866	0.1	1.85683e-05	6.10714	25
419.179	13.8528	0.1	1.85683e-05	6.10714	25
426.664	13.6272	0.1	1.85683e-05	6.10714	25
434.149	13.4094	0.1	1.85683e-05	6.10714	25
441.635	13.199	0.1	1.85683e-05	6.10714	25
449.12	12.9956	0.1	1.85683e-05	6.10714	25
456.605	12.7989	0.1	1.85683e-05	6.10714	25
464.091	12.6085	0.1	1.85683e-05	6.10714	25
471.576	12.4242	0.1	1.85683e-05	6.10714	25
479.062	12.2456	0.1	1.85683e-05	6.10714	25
486.547	12.0726	0.1	1.85683e-05	6.10714	25
494.032	11.9048	0.1	1.85683e-05	6.10714	25
501.518	11.7419	0.1	1.85683e-05	6.10714	25
509.003	11.5839	0.1	1.85683e-05	6.10714	25
516.488	11.4305	0.1	1.85683e-05	6.10714	25
523.974	11.2814	0.1	1.85683e-05	6.10714	25
531.459	11.1366	0.1	1.85683e-05	6.10714	25
538.944	10.9957	0.1	1.85683e-05	6.10714	25
546.43	10.8588	0.1	1.85683e-05	6.10714	25
553.915	10.7255	0.1	1.85683e-05	6.10714	25
561.4	10.5958	0.1	1.85683e-05	6.10714	25
568.886	10.4695	0.1	1.85683e-05	6.10714	25
576.371	10.3465	0.1	1.85683e-05	6.10714	25
583.856	10.2266	0.1	1.85683e-05	6.10714	25
591.342	10.1098	0.1	1.85683e-05	6.10714	25
598.827	9.9959	0.1	1.85683e-05	6.10714	25
606.312	9.88481	0.1	1.85683e-05	6.10714	25
613.798	9.77643	0.1	1.85683e-05	6.10714	25
621.283	9.67066	0.1	1.85683e-05	6.10714	25
628.768	9.56741	0.1	1.85683e-05	6.10714	25
636.254	9.46659	0.1	1.85683e-05	6.10714	25
643.739	9.36812	0.1	1.85683e-05	6.10714	25
651.224	9.27191	0.1	1.85683e-05	6.10714	25
658.71	9.17789	0.1	1.85683e-05	6.10714	25
666.195	9.08598	0.1	1.85683e-05	6.10714	25
673.68	8.99611	0.1	1.85683e-05	6.10714	25
681.166	8.90822	0.1	1.85683e-05	6.10714	25
688.651	8.82224	0.1	1.85683e-05	6.10714	25
696.136	8.73811	0.1	1.85683e-05	6.10714	25
703.622	8.65577	0.1	1.85683e-05	6.10714	25
711.107	8.57517	0.1	1.85683e-05	6.10714	25
718.592	8.49624	0.1	1.85683e-05	6.10714	25
726.078	8.41894	0.1	1.85683e-05	6.10714	25
733.563	8.34322	0.1	1.85683e-05	6.10714	25
741.048	8.26903	0.1	1.85683e-05	6.10714	25
748.534	8.19633	0.1	1.85683e-05	6.10714	25
756.019	8.12506	0.1	1.85683e-05	6.10714	25
763.504	8.05519	0.1	1.85683e-05	6.10714	25
770.99	7.98668	0.1	1.85683e-05	6.10714	25
778.475	7.91949	0.1	1.85683e-05	6.10714	25
785.96	7.85357	0.1	1.85683e-05	6.10714	25
793.446	7.7889	0.1	1.85683e-05	6.10714	25
800.931	7.72544	0.1	1.85683e-05	6.10714	25
808.416	7.66316	0.1	1.85683e-05	6.10714	25
815.902	7.60202	0.1	1.85683e-05	6.10714	25
823.387	7.54199	0.1	1.85683e-05	6.10714	25
830.872	7.48304	0.1	1.85683e-05	6.10714	25
